# Genetic Insight into the Paradoxical Relationship among Diabetes, Coronary Artery Disease, and Abdominal Aortic Aneurysm

**DOI:** 10.1101/2024.12.24.24319595

**Authors:** Shufen Zheng, Yonglin Wu, Aijie Li, Zhuoyi Wu, Zhen Liu, Huawei Wang, Xiaoyan Jia, Philip S. Tsao, Cuiping Pan

## Abstract

Type 2 diabetes (T2D) increases the risk of coronary artery disease (CAD) but decreases that for abdominal aortic aneurysm (AAA), forming an intriguing diabetes-atherosclerosis paradox. We investigate its genetic basis employing techniques such as genetic correlation, colocalization, gene annotation, functional enrichment, and pathway pairing on GWAS datasets. We discover a strong and positive correlation between T2D and CAD throughout the genome, with shared enrichment in immune signaling. The genetic correlation between CAD and AAA is weaker, with shared genetic components related to lipid metabolism. Conversely, T2D and AAA show the weakest genetic correlation, counter-balanced by two-thirds of genes and chromosomal segments with positive correlations and one-third with negative correlations. The positive correlations entail immune signaling, whereas the negative correlations are characteristic of beta-cell function and lipid metabolism. Our study suggests immune signaling contributes to the synergy between diabetes and atherosclerosis. By decoding the genetic interplay underlying these diseases, our findings provide a foundation for improving treatment strategies and advancing precision medicine.
