## Supplemental tables for "Genetic Insight into the Paradoxical Relationship among Diabetes, Coronary Artery Disease, and Abdominal Aortic Aneurysm"

### Sheet: Table S1
Supplementary Table 1. Overview of GWAS summary statistics used in this study.
Catgory	No.	Disease	Symbols	n_cases	n_controls	Total N	Database	Link	PMID	Publication Year	Number of Loci (P < 5 x 10−8)
Disease	1	abdominal aortic aneurysm	AAA	39221	1086107	1125328	Meta-analysis	https://csg.sph.umich.edu/willer/public/AAAgen2023/	37845353	2023	21,229,303 (6,724)
	2	coronary artery disease	CAD	210842	1167328	1378170	UK Biobank, CARDIoGRAMplusC4D, Biobank Japan	https://www.ebi.ac.uk/gwas/studies/GCST90132315	36474045	2022	20,804,423(26,124)
	3	type 2 diabetes	T2D	180834	1159055	1339889	DIAMANTE	https://t2d.hugeamp.org/downloads.html	35551307	2022	10,454,875 (24,189)
	4	heart failure	HF	47309	930014	977323	CVDKP	https://www.kp4cd.org/datasets/mi	31919418	2020	8,281,262 (295)
	5	any stroke	stroke_AS	40585	406111	446696	MEGASTROKE	http://megastroke.org/index.html	29531354	2018	8,255,860 (360)
	6	any ischemic stroke	stroke_AIS	34217	406111	440328					8,340,184 (304)
	7	hypertension	HyperT	87690	249469	337159	UK biobank	https://gwas.mrcieu.ac.uk/files/ukb-a-61		2017	10,545,186 (13,829)
	8	myocardial infarction	MI	61000	577000	638000	UK Biobank, CARDIoGRAMplusC4D	https://www.ebi.ac.uk/gwas/studies/GCST011364	33532862	2021	10,384,586 (1,877)
	9	chronic kidney disease	CKD	64164	561055	625219	CKDGen	http://ckdgen.imbi.uni-freiburg.de/	31152163	2019	9,162,323 (1,450)
	10	atrial fibrillation	AF	60620	970216	1030836	AFGen Consortium	https://gwas.mrcieu.ac.uk/	30061737	2018	32,867,902 (11,689)
	11	subarachnoid hemorrhage	SAH	7495	71934	79429	CDKP	https://cd.hugeamp.org/downloads.html	33199917	2021	4,484,252 (520)
	12	transient ischemic attack	TIA	10830	240124	250954	FinnGen	https://r6.finngen.fi/		2020	16,355,258 (7)
	13	cardiomyopathy	CM	3772	182971	186743	FinnGen	https://r6.finngen.fi/		2020	16,355,044 (290)
	14	aortic aneurysm	AA	4385	649565	653950	UKBiobank, FinnGen, BioBank Japan	https://www.ebi.ac.uk/gwas/studies/GCST90018783	34594039	2021	25,843,951 (84)
	15	venous thromboembolism	VTE	12240	472358	484598	UKBiobank	https://www.ebi.ac.uk/gwas/studies/GCST90038607	33959723	2021	9,886,869 (1,300)
	16	peripheral artery disease	PAD	11226	649565	660791	UKBiobank, FinnGen, BioBank Japan	https://www.ebi.ac.uk/gwas/studies/GCST90018890	34594039	2021	25,844,652 (227)
	17	intracerebral hemorrhage	ICH	3391	486780	490171	UKBiobank, FinnGen, BioBank Japan	https://www.ebi.ac.uk/gwas/studies/GCST90018870	34594039	2021	25,841,533 (9)
	18	thoracic aortic aneurysm	TAA	1351	18295	19646	GWAS Catalog	https://www.ebi.ac.uk/gwas/studies/GCST90027266	34265237	2021	22,980,810 (58)
Glucose	19	fasting insulin	FI	1996991			MAGIC	https://www.magicinvestigators.org/	34059833	2021	32,635,792 (2,269)
	20	fasting glucose	FG								34,064,006 (6,605)
	21	2hr oral glucose challenge	2hGlu								30,098,704 (690)
	22	glycated hemoglobin	HbA1c								33,811,879 (9,387)
Lipids	23	high-density lipoprotein choleserol	HDLC	1654960			GLGC	https://csg.sph.umich.edu/willer/public/glgc-lipids2021/	34887591	2021	51,735,689 (133,340)
	24	low-densitty lipoprotein cholesterol	LDLC								49,757,576 (112,574)
	25	triglycerides	TG								50,217,609 (125,850)
	26	total cholesterol	TC								52,328,642 (145,705)
	27	non-high-density lipoprotein cholesterol	nonHDLC								48,749,115 (93,481)
Blood Pressure	28	systolic blood pressure	SBP	757601			UKBiobank + ICBP	https://www.ebi.ac.uk/gwas/publications/30224653#study_panel	30224653	2018	7,088,121 (74,355)
	29	diastolic blood pressure	DBP								7,160,657 (83,833)
	30	pulse pressure	PP								7,088,842 (60,316)
Adiposity	31	body mass index	BMI	694649			UKBiobank + GIANT	https://zenodo.org/record/1251813	30239722	2019	27,381,302 (85,103)
	32	waist to hip ratio	WHR								27,376,273 (39,705)
	33	WHR adjusted for BMI	WHRadjbmi								27,375,636 (54,362)
Immune cells	34	white blood cell count	WBC	563085			UK Biobank + Blood Cell Consortium (BCX)	https://www.ebi.ac.uk/gwas/publications/32888494	32888494	2020	41,264,179 (125,525)
	35	basophil count	BASO								41,265,204 (31,253)
	36	eosinophil counts	EO								41,265,919 (118,916)
	37	lymphocyte count	LYMPH								41,266,573 (123,456)
	38	monocyte count	MONO								41,263,103 (122,604)
	39	neutrophil count	NEUT								39,301,515 (95,797)
Immune diseases	49	Systemic lupus erythematosus	SLE	8798	16470	25268	GWAS catalog	https://www.ebi.ac.uk/gwas/studies/GCST011096	33536424	2021	4,633,759 (8,218)
	50	Ulcerative colitis	UC	5685	590936	596621	UKBiobank, FinnGen, BioBank Japan	https://www.ebi.ac.uk/gwas/studies/GCST90018933	34594039	2021	25,840,981 (5,586)
	53	Asthma	Asthma	51384	574064	625448	UKBiobank, FinnGen, BioBank Japan	https://www.ebi.ac.uk/gwas/studies/GCST90018795	34594039	2021	25,837,673 (15,004 )
	57	Inflammatory bowel disease	IBD	4101	480497	484598	UK biobank	https://www.ebi.ac.uk/gwas/studies/GCST90038683	33959723	2021	9,886,868 (4,603)
	60	Multiple sclerosis	MS	47429	68374	115803	OpenGWAS	https://gwas.mrcieu.ac.uk/files/ieu-b-18/ieu-b-18.vcf.gz	31604244	2109	6,304,358 (22,711)
	62	Rheumatoid arthritis	RA	35871	240149	276020	Meta-analysis	https://www.ebi.ac.uk/gwas/studies/GCST90132222	36333501	2022	21,727,440 (43,330)

### Sheet: Table S2
Supplementary Table 2. Local genetic correlations calculated within 1Mb window, with the number and percentage of segments denoted for positive and negative correlations.
Trait pairs	Total	Positive correlation	Negative correlation
Total local regions
AAA-CAD	29	25 (86%)	4 (14%)
AAA-T2D	63	46 (73%)	17 (27%)
CAD-T2D	732	727 (99%)	5 (1%)
Unique local regions (only shows in that particular disease pair)
AAA-CAD	19	16 (84%)	3 (16%)
AAA-T2D	29	21 (72%)	8 (28%)
CAD-T2D	693	688 (99%)	5 (1%)
Shared local regions
AAA-CAD	10	9 (90%)	1 (10%)
AAA-T2D	34	25 (74%)	9 (26%)
CAD-T2D	39	39 (100%)	0 (0%)

### Sheet: Table S3
Supplementary Table 3. Pathway pairing between diseases, with pathways derived from GWAS genes for each disease.
Category	Paring Scores
	AAA vs T2D	AAA vs CAD	CAD vs T2D
Tier-1	0.1	0.15	0.4
Tier-2 pathology	0	0.1	0.1
Tier-2 pathology	0.125	0.15	0.05
Total	0.225	0.4	0.55
Pairing scores are aggregated from Tier-1 and Tier-2 matches.

### Sheet: Table S4
Supplementary Table 4. Gene-disease associations for the 182 genes shared by T2D and AAA.
Gene	Direction	Method
ACPL2	AAA(-)T2D(-)	TWAS
ADAMTSL4	AAA(-)T2D(+)	TWAS
ADCY4	AAA(+)T2D(+)	TWAS
AF131215.2	AAA(+)T2D(+)	TWAS
AGER	AAA(+)T2D(+)	TWAS
ALKBH5	AAA(-)T2D(-)	TWAS
AP000580.1	AAA(+)T2D(+)	TWAS
AQP11	AAA(-)T2D(-)	TWAS
C17orf58	AAA(+)T2D(+)	TWAS
C1GALT1	AAA(+)T2D(+)	TWAS
C1QTNF4	AAA(+)T2D(-)	TWAS
C2orf82	AAA(-)T2D(-)	TWAS
CDC25A	AAA(-)T2D(-)	TWAS
CELSR2	AAA(-)T2D(+)	TWAS
CLNS1A	AAA(+)T2D(+)	TWAS
COL4A3BP	AAA(-)T2D(+)	TWAS
CTC-228N24.3	AAA(-)T2D(+)	TWAS
CTC-366B18.2	AAA(+)T2D(-)	TWAS
CTC-425F1.4	AAA(-)T2D(+)	TWAS
CTSW	AAA(-)T2D(-)	TWAS
DCAF7	AAA(-)T2D(-)	TWAS
DDX42	AAA(+)T2D(+)	TWAS
DHX58	AAA(-)T2D(-)	TWAS
DRG2	AAA(-)T2D(-)	TWAS
DUSP8P5	AAA(+)T2D(-)	TWAS
EXOSC6	AAA(-)T2D(-)	TWAS
FAM227B	AAA(+)T2D(+)	TWAS
FTSJ3	AAA(-)T2D(-)	TWAS
FUT11	AAA(-)T2D(+)	TWAS
FYN	AAA(+)T2D(-)	TWAS
GATAD2A	AAA(-)T2D(+)	TWAS
HEXA	AAA(+)T2D(-)	TWAS
ICA1L	AAA(-)T2D(-)	TWAS
INTS4	AAA(+)T2D(+)	TWAS
JMJD1C	AAA(+)T2D(+)	TWAS
KANSL1	AAA(-)T2D(-)	TWAS
KLC1	AAA(+)T2D(+)	TWAS
LMOD1	AAA(-)T2D(-)	TWAS
LTBP3	AAA(+)T2D(+)	TWAS
MADD	AAA(-)T2D(+)	TWAS
MAP2K5	AAA(+)T2D(+)	TWAS
MARK3	AAA(-)T2D(-)	TWAS
MAST4	AAA(-)T2D(-)	TWAS
MRPS18AP1	AAA(-)T2D(-)	TWAS
NCR3LG1	AAA(+)T2D(-)	TWAS
NDUFAF6	AAA(+)T2D(-)	TWAS
NFAT5	AAA(+)T2D(+)	TWAS
NME6	AAA(+)T2D(+)	TWAS
NPC1	AAA(-)T2D(-)	TWAS
NRBF2	AAA(+)T2D(+)	TWAS
OR7E14P	AAA(+)T2D(-)	TWAS
PAFAH1B2	AAA(-)T2D(-)	TWAS
PDXDC2P	AAA(-)T2D(-)	TWAS
PIK3C2A	AAA(+)T2D(-)	TWAS
PSMC3	AAA(-)T2D(+)	TWAS
PSRC1	AAA(-)T2D(+)	TWAS
RAB5C	AAA(+)T2D(+)	TWAS
RBMS2	AAA(-)T2D(-)	TWAS
RGS14	AAA(-)T2D(-)	TWAS
RNF123	AAA(+)T2D(+)	TWAS
RP11-296I10.6	AAA(-)T2D(-)	TWAS
RP11-69E11.4	AAA(+)T2D(+)	TWAS
RP11-7I15.3	AAA(-)T2D(-)	TWAS
RP11-91P24.6	AAA(-)T2D(-)	TWAS
RP11-91P24.7	AAA(-)T2D(-)	TWAS
RP11-977G19.11	AAA(+)T2D(+)	TWAS
RP1-239B22.5	AAA(+)T2D(-)	TWAS
RPS13	AAA(-)T2D(+)	TWAS
RPS6KC1	AAA(+)T2D(-)	TWAS
RSF1	AAA(-)T2D(-)	TWAS
SCAMP5	AAA(-)T2D(-)	TWAS
SLC22A3	AAA(+)T2D(+)	TWAS
SLC25A51	AAA(-)T2D(+)	TWAS
TCF7L2	AAA(+)T2D(-)	TWAS
TMEM241	AAA(-)T2D(-)	TWAS
TMEM8B	AAA(-)T2D(+)	TWAS
TOM1L2	AAA(-)T2D(-)	TWAS
TRMT61A	AAA(-)T2D(-)	TWAS
TUBG1	AAA(-)T2D(-)	TWAS
TUBG2	AAA(-)T2D(-)	TWAS
WWP2	AAA(+)T2D(+)	TWAS
XXbac-BPG300A18.13	AAA(+)T2D(-)	TWAS
YBEY	AAA(-)T2D(-)	TWAS
ZBTB38	AAA(-)T2D(-)	TWAS
ZFYVE21	AAA(+)T2D(+)	TWAS
ZNF285	AAA(-)T2D(+)	TWAS
ZNF589	AAA(-)T2D(-)	TWAS
AAMDC	AAA(-)T2D(-)	SMR
APOPT1	AAA(-)T2D(-)	SMR
BCAR1	AAA(+)T2D(-)	SMR
CAMK2G	AAA(-)T2D(-)	SMR
CDHR4	AAA(+)T2D(+)	SMR
CDKN2B	AAA(-)T2D(-)	SMR
CKB	AAA(-)T2D(-)	SMR
CLEC18A	AAA(-)T2D(-)	SMR
CNTNAP1	AAA(+)T2D(+)	SMR
CREB3	AAA(-)T2D(+)	SMR
DCAF10	AAA(+)T2D(-)	SMR
ECM1	AAA(-)T2D(+)	SMR
EHBP1L1	AAA(-)T2D(-)	SMR
FAM117B	AAA(+)T2D(+)	SMR
GCNT4	AAA(-)T2D(+)	SMR
HMGCR	AAA(+)T2D(-)	SMR
INPP1	AAA(+)T2D(+)	SMR
KDM4B	AAA(-)T2D(-)	SMR
LPL	AAA(-)T2D(-)	SMR
MAP3K3	AAA(-)T2D(-)	SMR
MICA	AAA(+)T2D(-)	SMR
MYO9A	AAA(+)T2D(+)	SMR
NDST2	AAA(-)T2D(+)	SMR
NDUFS4	AAA(-)T2D(-)	SMR
NUCB2	AAA(+)T2D(-)	SMR
PAM	AAA(-)T2D(+)	SMR
PCSK7	AAA(+)T2D(+)	SMR
POLK	AAA(+)T2D(-)	SMR
PSMC5	AAA(-)T2D(-)	SMR
PVRL2	AAA(-)T2D(+)	SMR
REEP3	AAA(-)T2D(-)	SMR
RGP1	AAA(-)T2D(+)	SMR
SLC12A2	AAA(-)T2D(+)	SMR
SLC39A13	AAA(-)T2D(+)	SMR
SOCS5	AAA(-)T2D(+)	SMR
SOX7	AAA(+)T2D(+)	SMR
WNT6	AAA(+)T2D(+)	SMR
ZBTB46	AAA(-)T2D(-)	SMR
ZNF131	AAA(+)T2D(+)	SMR
ANKDD1B	AAA(+)T2D(+)	Formulas
ANKRD31	AAA(-)T2D(-)	Formulas
APOC1	AAA(+)T2D(-)	Formulas
APOE	AAA(-)T2D(+)	Formulas
BAG6	AAA(-)T2D(-)	Formulas
BDNF	AAA(-)T2D(-)	Formulas
BLK	AAA(+)T2D(+)	Formulas
BPTF	AAA(-)T2D(-)	Formulas
C10orf55	AAA(-)T2D(+)	Formulas
CDKN2A	AAA(+)T2D(-)	Formulas
CFB	AAA(+)T2D(-)	Formulas
CMIP	AAA(-)T2D(+)	Formulas
CTRB2	AAA(-)T2D(-)	Formulas
DAAM1	AAA(-)T2D(-)	Formulas
FAM86B3P	AAA(-)T2D(-)	Formulas
FST	AAA(+)T2D(+)	Formulas
GBA2	AAA(+)T2D(-)	Formulas
INHBE	AAA(-)T2D(+)	Formulas
IP6K1	AAA(-)T2D(-)	Formulas
ITGA1	AAA(-)T2D(-)	Formulas
KCNJ11	AAA(+)T2D(-)	Formulas
LRRC37A16P	AAA(-)T2D(-)	Formulas
MAP4	AAA(-)T2D(-)	Formulas
MTCH2	AAA(+)T2D(+)	Formulas
NPR2	AAA(+)T2D(-)	Formulas
NUFIP2	AAA(+)T2D(-)	Formulas
OVOL1	AAA(-)T2D(+)	Formulas
PINX1	AAA(+)T2D(+)	Formulas
PISD	AAA(-)T2D(+)	Formulas
PKD1L3	AAA(+)T2D(+)	Formulas
SCYL1	AAA(+)T2D(+)	Formulas
SEC24C	AAA(-)T2D(+)	Formulas
SERTAD4	AAA(+)T2D(-)	Formulas
SH3YL1	AAA(-)T2D(-)	Formulas
SKIV2L	AAA(+)T2D(-)	Formulas
SMAD3	AAA(-)T2D(+)	Formulas
SMYD2	AAA(+)T2D(-)	Formulas
SNX32	AAA(-)T2D(+)	Formulas
SPI1	AAA(+)T2D(+)	Formulas
SREBF1	AAA(+)T2D(+)	Formulas
STRBP	AAA(+)T2D(-)	Formulas
SUGCT	AAA(+)T2D(+)	Formulas
SURF4	AAA(+)T2D(+)	Formulas
TAT	AAA(+)T2D(-)	Formulas
TMEM170A	AAA(-)T2D(-)	Formulas
TOMM40	AAA(+)T2D(-)	Formulas
USP3	AAA(-)T2D(-)	Formulas
(+) and (-) represent genes that increase and decrease the risk of disease, respectively.

### Sheet: Table S5
Supplementary Table 5. Conditional genetic relations for AAA wthin specified loucs.
Model	Locus	Phenotype	Parameter	R2	Pvalue
Partial correlation	6.38	T2D | WHR	0.035	-	0.632
	6.38	T2D | WHRadjbmi	-0.098	-	0.126
	6.39	T2D | HDLC	-0.096	-	0.262
	6.39	T2D | WHR	-0.051	-	0.56
	6.39	T2D | WHRadjbmi	-0.048	-	0.592
	19.46	T2D | BMI	-0.188	-	0.126
	19.46	T2D | HDLC	-0.188	-	0.091
	19.46	T2D | TG	-0.215	-	0.05
	19.46	T2D | WHR	0.384	-	0.135
Multiple regression	6.38	T2D	0.045	0.217	0.632
		WHR	-0.498		1.89e-06
	6.38	T2D	-0.119	0.155	0.127
		WHRadjbmi	-0.305		2.98e-05
	6.39	T2D	-0.109	0.178	0.266
		HDLC	-0.348		0.000421
	6.39	T2D	-0.062	0.185	0.565
		WHR	-0.387		0.000298
	6.39	T2D	-0.061	0.167	0.599
		WHRadjbmi	-0.364		0.002
	19.46	T2D	-0.2	0.2	0.148
		BMI	-0.31		0.028
	19.46	T2D	-0.16	0.397	0.101
		HDLC	-0.554		1.17e-05
	19.46	T2D	-0.235	0.174	0.062
		TG	0.244		0.02
	19.46	T2D	0.562	0.474	0.252
		WHR	-1.093		0.128
R2, the proportion of variance in genetic signal of outcome that is explained by all predictors simultaneously.
Prameter, the regression coefficient in multiple regression, indicates the independent effect of each predictor on the outcome in the model.

### Sheet: Table S6 
Supplementary Table 6. Genes annotate to the negativity regions.
Locus	Chr	Start	Stop	Number	Gene
1.93	1	106089657	106864947	8	LINC01677, LINC01676, FSHR, EIF1AY, LOC101928135, DYNC1I2, PDC-AS1, SLC6A10P
1.96	1	109271450	110224230	30	STXBP3, AMIGO1, GSTM4, SORT1, GNAT2, ELAPOR1, WDR47, PSRC1, CYB561D1, AKNAD1, TAF13, SYPL2, ATXN7L2, GPSM2, TMEM167B, CLCC1, AMPD2, PSMA5, CELSR2, GNAI3, FNDC7, SPATA42, SARS1, MYBPHL, GSTM2, C1orf194, GPR61, SCARNA2, SLC25A36, LOC100287846
2.197	2	220771553	221445191	11	MIR4268, ALMS1, GABRB1, LOC101928977, LINC00504, PLXNA2, IL23R, AXDND1, INPP4B, TLE1, SLC6A10P
3.164	3	186602046	187939199	38	MASP1, RTP4, LINC01991, SST, LOC100131635, LPP-AS2, LPP, LINC02041, ST6GAL1, BCL6, LOC101929130, RPL39L, LOC101929106, KCNMA1, RTP2, DICER1, ADIPOQ-AS1, GGA3, SLC36A4, SNAR-I, CCSER1, SYNJ2BP-COX16, CACNA1E, ABHD12B, FLJ42393, RTP1, PCDH11X, HSD3B1, ANKRD20A5P, ANO6, LOC728755, SHISA9, LINC02199, STARD13, LINC01680, OR5T2, SLC24A4, KCTD3
5.60	5	68006994	71468651	41	CENPH, LINC02198, RAD17, SLC30A5, LINC02197, CARTPT, CCDC125, MCCC2, AK6, MAP1B, BDP1, CDK7, LOC730338, MRPS36, SMN2, SNORA50D, MARVELD2, OCLN, ERBB4, CCNB1, PCDH17, LOC101928924, GCSAML, LOC101927919, CAGE1, PMCHL2, GTF2H2B, DMD, KSR2, NAIP, OCLNP1, OR4C5, MIR4803, TAF9, CDH12, MEIS1, ZNF512, FBN2, ZPLD1, GUSBP16, RBMY1J
6.33	6	31106494	31250556	14	HCG27, TCF19, HLA-C, PSORS1C3, POU5F1, PSORS1C1, GRIA2, HLA-B, CCHCR1, CTNNA3, ARMC3, FAT3, PSORS1C2, SYT10
6.38	6	32454578	32539567	3	HLA-DRB6, HLA-DRB1, HLA-DRB5
6.39	6	32539568	32586784	2	HLA-DQA1, HLA-DRB1
6.132	6	129850179	130550137	37	TMEM244, ARHGAP18, SAMD3, L3MBTL3, GPHN, DNAJC1, SOX6, INPP4B, PRRX1, LRRC4C, LINC00437, LAMA2, ALOX5, LINC01680, LINC02740, DLGAP2, ANXA10, LINC00836, MIR1255B1, LINC01375, LINC01707, MDFIC2, TOM1L1, FAM216B, MIR1468, GRIK3, EPM2A, MGAT4C, ROR1, TNR, MIR3924, GUSBP4, LNCSRLR, DPYSL3, RP1, SNORD3P3, OR13A1
7.47	7	43448816	44989571	38	CAMK2B, YKT6, H2AZ2, COA1, MYL7, PURB, NUDCD3, HECW1, BLVRA, STK17A, CAPZA3, POLR2J4, MRPS24, URGCP, ZMIZ2, LUARIS, LINC00957, PPIA, URGCP-MRPS24, OGDH, DBNL, POLM, TMED4, NPC1L1, AEBP1, GCK, UBE2D4, POLD2, MYO1G, XPR1, PARP8, MIR4657, DDX56, KCNJ3, RASA4CP, SPDYE1, PGAM2, NA
10.105	10	114255955	115588903	11	TCF7L2, VTI1A, HABP2, NRAP, DCLRE1A, CASP7, PLEKHS1, LINC01646, FAM133A, LINC00609, LOC103344931
11.70	11	71242835	72875068	38	STARD10, DEFB108B, INPPL1, ALG1L9P, PDE2A, KRTAP5-11, NUMA1, FCHSD2, LINC01537, LOC100133315, RNF121, FOLR1, CLPB, LOC100128494, IL18BP, KRTAP5-8, ZNF705E, KRTAP5-9, FOLR3, ARAP1, ATG16L2, KRTAP5-7, KRTAP5-10, LAMTOR1, ANAPC15, TANK, PHOX2A, SCML2, FOLR2, PTCHD1-AS, ARAP1-AS2, LRTOMT, LINC01242, OR2T34, CCSER2, DEFB131B, PPP2R3A, LINC00937
11.92	11	94384536	95327210	13	ENDOD1, AMOTL1, SESN3, LOC100129203, LOC105369438, SRSF8, CWC15, FAM76B, KDM4D, LOC101929295, KDM4E, LINC02655, ZMAT4
12.5	12	3871115	4967643	21	CCND2-AS1, FGF23, GALNT8, KCNA6, NDUFA9, DYRK4, TIGAR, CRACR2A, GAU1, FGF6, PARP11, C12orf4, AKAP3, CCND2, RAD51AP1, ATP5MC3, IFNG, CYSLTR2, THUMPD2, TNR, ZC3H12C
14.8	14	26395691	27720240	23	LINC02588, NOVA1, MIR4307HG, LOC728755, CRY2, ANKRD26P3, LINC02294, LINC02293, TFEC, MIR99AHG, FAT3, KSR2, C14orf132, ZNF641, KIF4B, ULK4, MIR4454, AGBL4, GCC2, LINC01826, IGSF10, ZNF644, LOC101928283
17.61	17	76596288	77412786	11	RBFOX3, ENGASE, LGALS3BP, USP36, CYTH1, TIMP2, SCAT1, CEP295NL, CANT1, C1QTNF1, C1QTNF1-AS1
19.46	19	45040933	45893307	32	NECTIN2, CEACAM16, PPP1R37, NKPD1, CLASRP, TOMM40, BCL3, KLC3, GEMIN7, MARK4, BCAM, EXOC3L2, APOC4-APOC2, CKM, CEACAM22P, PVR, CBLC, IGSF23, ERCC2, CLPTM1, APOC4, APOC1, BLOC1S3, PPP1R13L, GEMIN7-AS1, CEACAM19, APOC2, RELB, APOC1P1, APOE, ZNF296, TRAPPC6A

### Sheet: Table S7
Supplementary Table 7. Multi-trait colocalization analysis of disease GWAS loci and tissue eQTLs.
Traits	posterior_prob	regional_prob	candidate_snp	posterior_explained_snp
AAA, T2D, CELSR2 (Liver)	0.9504	0.9964	rs12740374	0.963
AAA, T2D, TCF7L2 (Aorta)	0.9477	0.9981	rs34872471	0.7578
AAA, T2D, HMGCR(Whole blood)	0.8133	0.9996	rs6453133	1

### Sheet: Table S8
Supplementary Table 8. Association of the SNVs with diseases and gene expression profiles.
SNP	CHR	BP	A1	A2	beta	se	pval	Trait
rs12740374	1	109817590	T	G	-0.1292	0.01	2.97e-38	AAA
rs12740374		109817590	T	G	0.0319	0.0065	8.98e-07	T2D
rs12740374		109817590	T	G	1.03858	0.085767	9.43e-34	CELSR2 (Liver)
rs34872471	10	114754071	T	C	0.0482	0.0095	3.72e-07	AAA
rs34872471		114754071	T	C	-0.2928	0.006	0	T2D
rs34872471		114754071	C	T	-0.216849	0.0436857	6.91e-07	TCF7L2 (Aorta)
rs6453133	5	74692776	A	G	-0.0469	0.0089	1.613e-07	AAA
			A	G	0.0395	0.0051	1.717e-14	T2D
			G	A	0.000719963	4.81043e-05	1.2137e-50	HMGCR(Whole blood)

### Sheet: Table S9
Supplementary Table 9. Summary of key findings for disease pairs.
Trait pairs	Key mechanisms	Basis
CAD vs T2D	A broad and tight genetic correlation	• Supplementary Figure 5- the largest proportion of shared genes; • Figure 1B & Supplementary Table 2-shared genetic components & high pathway pairing score
	Immune signals	• Figure 1C-immune-related pathways; • Figure 1D-immune-related cell-types
AAA vs CAD	Genetic correlation is weaker compared to CAD-T2D	• Supplementary Figure 5; • Figure 1B
	Lipid metabolism	• Figure 1A-shared lipid-related genes; • Figure 1C-Cholesterol metabolism; • Figure 1D-lipid-related cell-types
AAA vs T2D	Weakest genetic correlations and negatively correlated genetic components	• Figure 1B & Supplementary Table 2; • Figure 2A-MR analysis
	Positive relationship points to immune signaling	• Figure 2C-immune respose; • Figure 2D-immune-related cell-types
	Negative relationship points to endocrine function (beta cell functions and glucose) and lipid metabolism	Supplementary Figure 7-LDLC and FG exert distinct effects on AAA and T2D; Figure 2B & Supplementary Figure 9-Lipid and glucose-related local regions; Supplementary Table 5-Lipid-driven negative associations in local regions ; Figure 2C-Endocrine function-related pathways; Figure 2D-Pancreatic cells, adipocytes and endothelial cells; Figure 3-Negative correlation is associated with genetic variant…
